# The influence of human genetic variation on Epstein-Barr virus sequence diversity

**DOI:** 10.1101/2020.12.02.20242370

**Authors:** Sina Rüeger, Christian Hammer, Alexis Loetscher, Paul J McLaren, Dylan Lawless, Olivier Naret, Daniel P. Depledge, Sofia Morfopoulou, Judith Breuer, Evgeny Zdobnov, Jacques Fellay, Swiss HIV Cohort Study

## Abstract

Epstein-Barr virus (EBV) is one of the most common viruses latently infecting humans. Little is known about the impact of human genetic variation on the large inter-individual differences observed in response to EBV infection. To search for a potential imprint of host genomic variation on the EBV sequence, we jointly analyzed paired viral and human genomic data from 268 HIV-coinfected individuals with CD4+ T cell count <200/mm^3^ and elevated EBV viremia. We hypothesized that the reactivated virus circulating in these patients could carry sequence variants acquired during primary EBV infection, thereby providing a snapshot of early adaptation to the pressure exerted on EBV by the individual immune response. We searched for associations between host and pathogen genetic variants, taking into account human and EBV population structure. Our analyses revealed significant associations between human and EBV sequence variation. Three polymorphic regions in the human genome were found to be associated with EBV variation: one at the amino acid level (BRLF1:p.Lys316Glu); and two at the gene level (burden testing of rare variants in BALF5 and BBRF1). Our findings confirm that jointly analyzing host and pathogen genomes can identify sites of genomic interactions, which could help dissect pathogenic mechanisms and suggest new therapeutic avenues.
