## Supplementary Tables for "The influence of human genetic variation on Epstein-Barr virus sequence diversity"

### Sheet: Table Legends
Table	Title	Legend
S1	Results detailed	Detailed G2G analysis resultsper locus: EBV dataset, EBV outcome, chromosome, SNP identifier, position (bp on hg19), effect allele, other allele, effect allele frequency, effect size, odds ratio, standard error, p-value, EBV outcome frequency, sample size, genomic inflation factor and the causal probability from FINEMAP. Last are SNP annotations: variant consequence, gene, associated eQTL gene, a…
S2	FINEMAP results	FINEMAP results: For each of the top three G2G results we ran a FINEMAP analysis in a window that is indicated by bp_from and bp_to and the resulting top ranked configuration (config) and posterior probability (prob) are provided.

### Sheet: Supplementary Table S1
Locus number	EBV dataset	EBV outcome	SNP	Chr	bp	effect allele	other allele	EAF	b	OR **	se	p	EBV outcome frequency	n	lambda_gc	causal_finemap	causal_finemap_prob	consequence_type_tv	gene	gtex ***
2	gene (binary, variants < 1 sample)	BALF5	rs2950922*	8	35180595	G	A	0.108209	0.268029	1.30739	0.0386741	4.19495e-12	0.0985401	268	0.960411	TRUE	0.133167	intron_variant	UNC5D	UNC5D in Esophagus_Muscularis (P=1.15243e-13), UNC5D in Esophagus_Gastroesophageal_Junction (P=2.61983e-05)
2	gene (binary, variants < 1 sample)	BALF5	rs1950044	8	35132370	A	G	0.106343	0.26498	1.3034	0.0395942	2.1956e-11	0.0985401	268	0.960411	FALSE		intron_variant	UNC5D	UNC5D in Esophagus_Muscularis (P=3.37666e-13)
2	gene (binary, variants < 1 sample)	BALF5	rs10711574	8	35164639	GA	G	0.106343	0.263429	1.30138	0.0395207	2.63595e-11	0.0985401	268	0.960411	FALSE		intron_variant	UNC5D
2	gene (binary, variants < 1 sample)	BALF5	rs2056767	8	35165794	G	A	0.106343	0.263429	1.30138	0.0395207	2.63595e-11	0.0985401	268	0.960411	FALSE		intron_variant	UNC5D	UNC5D in Esophagus_Muscularis (P=2.0561e-13), UNC5D in Esophagus_Gastroesophageal_Junction (P=2.61727e-05)
2	gene (binary, variants < 1 sample)	BALF5	rs3108620	8	35177193	C	T	0.106343	0.263429	1.30138	0.0395207	2.63595e-11	0.0985401	268	0.960411	FALSE		intron_variant	UNC5D	UNC5D in Esophagus_Muscularis (P=1.15243e-13), UNC5D in Esophagus_Gastroesophageal_Junction (P=2.61983e-05)
2	gene (binary, variants < 1 sample)	BALF5	rs2980390	8	35209822	A	G	0.106343	0.263429	1.30138	0.0395207	2.63595e-11	0.0985401	268	0.960411	FALSE		intron_variant	UNC5D	UNC5D in Esophagus_Muscularis (P=3.37439e-13)
2	gene (binary, variants < 1 sample)	BALF5	rs1554863	8	35238510	C	A	0.106343	0.263429	1.30138	0.0395207	2.63595e-11	0.0985401	268	0.960411	FALSE		intron_variant	UNC5D	UNC5D in Esophagus_Gastroesophageal_Junction (P=2.61727e-05), UNC5D in Esophagus_Muscularis (P=4.8114e-13)
2	gene (binary, variants < 1 sample)	BALF5	rs1950045	8	35244430	G	A	0.106343	0.263429	1.30138	0.0395207	2.63595e-11	0.0985401	268	0.960411	FALSE		intron_variant	UNC5D	UNC5D in Esophagus_Muscularis (P=2.0561e-13), UNC5D in Esophagus_Gastroesophageal_Junction (P=2.61727e-05)
2	gene (binary, variants < 1 sample)	BALF5	rs36118994	8	35125805	C	CA	0.108209	0.261406	1.29875	0.0393847	3.19602e-11	0.0985401	268	0.960411	FALSE		intron_variant	UNC5D	UNC5D in Esophagus_Muscularis (P=8.70263e-13)
2	gene (binary, variants < 1 sample)	BALF5	rs2950910	8	35144450	T	A	0.108209	0.260839	1.29802	0.0393881	3.53721e-11	0.0985401	268	0.960411	FALSE		intron_variant	UNC5D	UNC5D in Esophagus_Muscularis (P=2.0561e-13), UNC5D in Esophagus_Gastroesophageal_Junction (P=2.61727e-05)
2	gene (binary, variants < 1 sample)	BALF5	rs2950931	8	35149685	C	T	0.108209	0.260839	1.29802	0.0393881	3.53721e-11	0.0985401	268	0.960411	FALSE		intron_variant	UNC5D	UNC5D in Esophagus_Muscularis (P=2.0561e-13), UNC5D in Esophagus_Gastroesophageal_Junction (P=2.61727e-05)
2	gene (binary, variants < 1 sample)	BALF5	rs4641063	8	35153666	T	A	0.108209	0.260839	1.29802	0.0393881	3.53721e-11	0.0985401	268	0.960411	FALSE		intron_variant	UNC5D	UNC5D in Esophagus_Muscularis (P=2.0561e-13), UNC5D in Esophagus_Gastroesophageal_Junction (P=2.61727e-05)
2	gene (binary, variants < 1 sample)	BALF5	rs142834813	8	35186918	GATATATAT	G	0.108209	0.259994	1.29692	0.0393203	3.78633e-11	0.0985401	268	0.960411	FALSE		intron_variant	UNC5D
2	gene (binary, variants < 1 sample)	BALF5	rs2950894	8	35162648	G	T	0.119403	0.249809	1.28378	0.0378541	4.13199e-11	0.0985401	268	0.960411	FALSE		intron_variant	UNC5D	UNC5D in Esophagus_Gastroesophageal_Junction (P=4.04881e-05), UNC5D in Esophagus_Muscularis (P=4.46138e-14)
2	gene (binary, variants < 1 sample)	BALF5	rs1528725	8	35178052	G	A	0.100746	0.266556	1.30546	0.0408073	6.48705e-11	0.0985401	268	0.960411	FALSE		intron_variant	UNC5D	UNC5D in Esophagus_Gastroesophageal_Junction (P=2.76253e-05), UNC5D in Esophagus_Muscularis (P=4.68854e-14)
2	gene (binary, variants < 1 sample)	BALF5	rs1528723	8	35127386	T	A	0.104478	0.262867	1.30065	0.0404677	8.26255e-11	0.0985401	268	0.960411	FALSE		intron_variant	UNC5D	UNC5D in Esophagus_Muscularis (P=2.0561e-13), UNC5D in Esophagus_Gastroesophageal_Junction (P=2.61727e-05)
2	gene (binary, variants < 1 sample)	BALF5	rs7825699	8	35258054	A	G	0.102612	0.262812	1.30058	0.0405685	9.28113e-11	0.0985401	268	0.960411	FALSE		intron_variant	UNC5D	UNC5D in Esophagus_Muscularis (P=1.07545e-13)
3	gene (binary, variants < 1 sample)	BBRF1	rs62124869*	2	22623946	C	T	0.0541045	0.255438	1.29103	0.0387325	4.25462e-11	0.0474453	268	0.9608	TRUE	0.718466	non_coding_transcript_variant	LINC01830
1	amino acid (binary)	BRLF1:p.Lys316Glu	rs7808072*	7	119595922	T	C	0.067623	0.346041	1.41346	0.0530414	6.84629e-11	0.113139	244	0.954962	FALSE
1	amino acid (binary)	BRLF1:p.Lys316Glu	rs56337531	7	119597193	T	C	0.067623	0.346041	1.41346	0.0530414	6.84629e-11	0.113139	244	0.954962	FALSE
1	amino acid (binary)	BRLF1:p.Lys316Glu	rs55649772	7	119597216	G	C	0.067623	0.346041	1.41346	0.0530414	6.84629e-11	0.113139	244	0.954962	FALSE
1	amino acid (binary)	BRLF1:p.Lys316Glu	rs6952303	7	119603778	T	C	0.067623	0.346041	1.41346	0.0530414	6.84629e-11	0.113139	244	0.954962	FALSE
1	amino acid (binary)	BRLF1:p.Lys316Glu	rs6953016	7	119604064	A	G	0.067623	0.346041	1.41346	0.0530414	6.84629e-11	0.113139	244	0.954962	FALSE
1	amino acid (binary)	BRLF1:p.Lys316Glu	rs10281213	7	119605536	T	C	0.067623	0.346041	1.41346	0.0530414	6.84629e-11	0.113139	244	0.954962	FALSE
1	amino acid (binary)	BRLF1:p.Lys316Glu	rs6466720	7	119605217	G	A	0.0696721	0.35392	1.42464	0.0543911	7.66912e-11	0.113139	244	0.954962	TRUE	0.0478335
* SNP with locus-wide lowest P-value
** Odds ratio (exp(b) for logistic mixed effects model) in SHCS
*** Gene and tissue of eqtl association (P-value of association), from GTEX

### Sheet: Supplementary Table S2
Chr	EBV dataset	EBV gene/amino acid	n	bp_from	bp_to	config	prob	log10bf	odds	h2	h2_0.95CI	mean	sd
7	aa_variant_matrix	BRLF1:p.Lys316Glu	244	118603778	120603778	7:118653995:G:T,7:118661124:A:AC,7:119605217:A:G	0.0478335	23.9149	1	0.204373	0.141578,0.278391	0.794759,-0.931085,1.31422	0.123454,0.12145,0.134282
2	gene_matrix.max1samp	BBRF1	268	21623946	23623946	2:22623946:T:C	0.718466	7.30028	1	0.0916455	0.039504,0.162753	0.900585	0.155514
8	gene_matrix.max1samp	BALF5	268	34165794	36165794	8:35180595:G:A	0.133167	8.10013	1	0.100035	0.0491816,0.164665	0.686475	0.112619
