## Supplementary material for "The influence of human genetic variation on Epstein-Barr virus sequence diversity": Tables

### Sheet: Table Legends
Table	Title	Legend
1	Data summary	Summary of pathogen variants, host SNPs and covariates. For each covariate, we indicate the number of individuals measured, and distribution (mean, median, sd, min, max for quantitative, frequency for sex). For aggregated EBV genes the frequency is shown, for host SNPs the MAF distribution is presented.
2	Results summary	Summary of G2G analysis results. Top SNP and/or fine-mapped SNP per locus represented with: EBV dataset, EBV outcome, SNP identifier, chromosome, odds ratio, p-value, whether this SNP is a top SNP or a fine-mapped SNP, the causal probability from FINEMAP, effect allele, other allele, effect allele frequency, sample size, corresponding gene, variant consequence, associated eQTL gene, associated eQ…

### Sheet: Table 1
dataset	variable	sample size	counts	mean	median	sd	min	max
Pathogen genome (83 Rare EBV gene variation)	Variant frequency			0.067	0.049	0.057	0	0.37
Pathogen genome (575 EBV amino acids)	Variant frequency			0.26	0.24	0.12	0.093	0.5
Covariates	Sex	268	male: 206, female: 62
Covariates	AGE	268		42.02	40.79	10.98	20.25	77.52
Covariates	PC1	268		-8.95	-7.12	32.53	-69.95	76.11
Covariates	PC2	268		7.39	8.4	30.41	-63.83	61.8
Covariates	PC3	268		4.45	3.19	21.41	-46.44	51.11
Covariates	PC4	268		-3.91	-6.69	20.72	-36.49	52.11
Covariates	PC5	268		-5.09	-8.39	18.76	-51.7	56.02
Covariates	PC6	268		-3.16	-3.21	18.65	-55.69	35.68
Covariates	EBV type	268		0.54	0.95	0.67	-1	1

### Sheet: Table 2
Locus number	EBV dataset	EBV outcome	SNP	Chr	OR**	p	causal_finemap	causal_finemap_prob	effect.allele	EAF	n	gene	consequence_type_tv	gtex***
2	gene (binary, variants < 1 sample)	BALF5	rs2950922*	8	1.30739	4.19495e-12	TRUE	0.133167	G	0.108209	268	UNC5D	intron_variant	UNC5D in Esophagus_Muscularis (P=1.15243e-13), UNC5D in Esophagus_Gastroesophageal_Junction (P=2.61983e-05)
3	gene (binary, variants < 1 sample)	BBRF1	rs62124869*	2	1.29103	4.25462e-11	TRUE	0.718466	C	0.0541045	268	LINC01830	non_coding_transcript_variant
1	amino acid (binary)	BRLF1:p.Lys316Glu	rs7808072*	7	1.41346	6.84629e-11	FALSE		T	0.067623	244
1	amino acid (binary)	BRLF1:p.Lys316Glu	rs6466720	7	1.42464	7.66912e-11	TRUE	0.0478335	G	0.0696721	244
* SNP with locus-wide lowest P-value
** Odds ratio (exp(b) for logistic mixed effects model) in SHCS
*** Gene and tissue of eqtl association (P-value of association), from GTEX
